# Common comorbidities in polymyalgia rheumatica and giant cell arteritis: cross-sectional study in UK Biobank

**DOI:** 10.1101/2023.05.08.23289633

**Authors:** Charikleia Chatzigeorgiou, John C. Taylor, Faye Elliott, Eoin P. O’Sullivan, UK Biobank Eye and Vision Consortium, Ann W. Morgan, Jennifer H. Barrett, Sarah L. Mackie

## Abstract

**Objective:** To determine prevalent comorbidities in cases with polymyalgia rheumatica (PMR) or giant cell arteritis (GCA) compared to matched controls.

**Methods:** Nested, cross sectional case-control study within UK Biobank. Case status was defined as self-reported prior diagnosis of PMR or GCA. 10 controls per case were matched for age, sex, ethnicity and assessment centre. Associations with selected self-reported comorbidities were studied using conditional logistic regression.

**Results:** Of PMR (n=1036) or GCA (n=102) cases, 72% were female, 98% white and 58% reported current use of glucocorticoids. Mean age was 63. At the time of the assessment visit, compared to controls, PMR/GCA cases were more likely to report poor general health and at least several days of low mood in the two past weeks. PMR was associated with hypothyroidism (odds ratio (OR) 1.34, 95% confidence interval (CI) 1.07-1.67) and ever-use of hormone replacement therapy (OR 1.26, CI 1.07-1.47). Regarding common comorbidities, PMR and GCA were both associated with hypertension (PMR: OR 1.21, CI 1.06-1.39; GCA: OR 1.86, CI 1.23-2.81) and cataract (PMR: OR 1.51, CI 1.19-1.93; GCA: OR 3.84, CI 2.23-6.60). Additionally GCA was associated with depression (OR 3.05, CI 1.59-5.85). Neither were associated with diabetes.

**Conclusion:** Participants with a history of PMR/GCA, including those not currently taking glucocorticoids, rated their health as poorer than matched controls,. Some previously-described disease associations (hypothyroidism and early menopause) were replicated. Hypertension and cataract, which can both be exacerbated by long-term glucocorticoid therapy, were over-represented in both diseases, particularly GCA.

**Key messages:**

1. Comorbidity was common in individuals with self-reported prior diagnosis of PMR/GCA.
2. PMR/GCA were associated with poorer self-reported health than controls; GCA was associated with depression.
3. Hypertension and cataract were over-represented in PMR/GCA compared with controls but diabetes was not.
