## Appendix 1 UK GCA Consortium Members for "Common comorbidities in polymyalgia rheumatica and giant cell arteritis: cross-sectional study in UK Biobank"

### Sheet: Sheet1
	*Group Name(s):
Title	*First Name and Middle Initial(s)	*Last Name	*Suffix (eg, Jr, III)	Academic Degrees	Institution	Location (city, state/province, country)	Role or Contribution, eg, chair, principal investigator	Group (if more than 1 Group listed in the byline) and/or Subgroup (eg, Steering Committee)
Prof	Naomi	ALLEN		BSc, MSc, DPhil	University of Oxford	Oxford, England, United Kingdom	principal investigator
Prof	Tariq	ASLAM		MA, MB BCh, DPhil, MD	The University of Manchester	Manchester, England, United Kingdom	principal investigator
Dr	Denize	ATAN		B.M,B.Ch(Oxon), MA(Cantab), PhD	University of Bristol	Bristol, England, United Kingdom
	Konstantinos	BALASKAS		MD, MRCSEd, FRCOphth	Moorfields Eye Hospital	London, England, United Kingdom
Prof	Sarah	BARMAN		PhD	Kingston University	London, England, United Kingdom	principal investigator
Prof	Jenny	BARRETT		BA, MSc, PhD	University of Leeds	Leeds, West Yorkshire, United Kingdom	principal investigator
Prof	Paul	BISHOP		B Med Sci (Hons), BM BS, PhD	The University of Manchester	Manchester, England, United Kingdom	principal investigator	steering committee
Prof	Graeme	BLACK		MA, MB BCh, DPhil	The University of Manchester	Manchester, England, United Kingdom	principal investigator
Dr	Tasanee	BRAITHWAITE		MA, MB BCh, DM, MRCP	St Thomas' Hospital	London, England, United Kingdom	principal investigator
Dr	Roxana	CARARE		MD, PhD	University of Southampton	Southampton, England, United Kingdom	principal investigator
Prof	Usha	CHAKRAVARTHY		MD, PhD	Queen's University Belfast	Belfast, Northern Ireland, United Kingdom	principal investigator
Dr	Michelle	CHAN		BSc, MBBS	Moorfields Eye Hospital	London, England, United Kingdom
Dr	Sharon	CHUA		B.Optom, PhD	UCL Institute of Ophthalmology	London, England, United Kingdom	research support
Dr	Alexander	DAY		MBBS, BSc, PhD	Moorfields Eye Hospital	London, England, United Kingdom	principal investigator
Dr	Parul	DESAI		PBM ChB PhD FRCOphth	Moorfields Eye Hospital	London, England, United Kingdom
Prof	Bal	DHILLON		BMedSci, BMBS	University of Edinburgh	Edinburgh, Scotland, United Kingdom	principal investigator	steering committee
Prof	Andrew	DICK		B.Sc., M.B.B.S.(Lond.), M.D.(Aberd.),	University of Bristol	Bristol, England, United Kingdom	co-chair	steering committee
Dr	Alexander	DONEY		PhD	University of Dundee	Dundee, Scotland, United Kingdom
Dr	Cathy	EGAN		MBBS	Moorfields Eye Hospital	London, England, United Kingdom
Prof	Sarah	ENNIS		BSc, PhD	University of Southampton	Southampton, England, United Kingdom	principal investigator
Prof	Paul	FOSTER		BMedSci(Hons), BM, BS, PhD	UCL Institute of Ophthalmology	London, England, United Kingdom	principal investigator
Dr	Marcus	FRUTTIGER		BSc, PhD	UCL Institute of Ophthalmology	London, England, United Kingdom	principal investigator
Dr	John	GALLACHER		BSc, PhD	University of Oxford	Oxford, England, United Kingdom	principal investigator
Prof	David (Ted)	GARWAY-HEATH		MB ChB	UCL Institute of Ophthalmology	London, England, United Kingdom	principal investigator
Dr	Jane	GIBSON		BSc(Hons), MSc, PhD	University of Southampton	Southampton, England, United Kingdom
Prof	Jeremy	GUGGENHEIM		BSc, PhD	Cardiff University	Cardiff, Wales, United Kingdom	principal investigator
Prof	Chris	HAMMOND		MA(Cantab), MB ChB, MD	King's College London	London, England, United Kingdom	principal investigator
Prof	Alison	HARDCASTLE		BSc(Hons), PhD	UCL Institute of Ophthalmology	London, England, United Kingdom	principal investigator
Prof	Simon	HARDING		MB ChB, MD	University of Liverpool	Liverpool, England, United Kingdom	principal investigator	steering committee
Dr	Ruth	HOGG		PhD	Queen's University Belfast	Belfast, Northern Ireland, United Kingdom
Dr	Pirro	HYSI		MD, DPhil	King's College London	London, England, United Kingdom	principal investigator
Prof	Pearse	KEANE		BMedSci, MSc, MD	UCL Institute of Ophthalmology	London, England, United Kingdom
Prof	Sir Peng Tee	KHAW		FMedSci, MB, PhD, FRCP, FRCPath	UCL Institute of Ophthalmology	London, England, United Kingdom	principal investigator	steering committee
Dr	Anthony	KHAWAJA		MA(Cantab), MPhil, PhD	Moorfields Eye Hospital	London, England, United Kingdom	principal investigator
Mr	Gerassimos	LASCARATOS		MBBS, MSc, PhD	Moorfields Eye Hospital	London, England, United Kingdom
Dr	Thomas	LITTLEJOHNS		BSc, MSc, PhD	University of Oxford	Oxford, England, United Kingdom
Prof	Andrew	LOTERY		MB BCh BAO, MD	University of Southampton	Southampton, England, United Kingdom	chair	steering committee
	Robert	LUBEN		BSc, PhD	UCL Institute of Ophthalmology	London, England, United Kingdom
Prof	Phil	LUTHERT		MBBS, PhD	UCL Institute of Ophthalmology	London, England, United Kingdom	principal investigator
Dr	Tom	MACGILLIVRAY		BSc, MSc, PhD	University of Edinburgh	Edinburgh, Scotland, United Kingdom
Dr	Sarah	MACKIE		BA, BM BCh, PhD	University of Leeds	Leeds, West Yorkshire, United Kingdom
	Savita	MADHUSUDHAN		MBBS, DO, FRCOphth	Royal Liverpool University Hospital	Liverpool, England, United Kingdom	principal investigator
Dr	Bernadette	MCGUINNESS		MBBS, MD, PhD	Queen's University Belfast	Belfast, Northern Ireland, United Kingdom	principal investigator
Dr	Gareth	MCKAY		BSc, PhD	Queen's University Belfast	Belfast, Northern Ireland, United Kingdom
Dr	Martin	MCKIBBIN		MBBS	Leeds Teaching Hospitals NHS Trust	Leeds, West Yorkshire, United Kingdom	principal investigator
Prof	Tony	MOORE		BM ChB FRCOphth MD	UCL Institute of Ophthalmology	London, England, United Kingdom	principal investigator
Prof	James	MORGAN		MA, DPhil, BM BCH	Cardiff University	Cardiff, Wales, United Kingdom	principal investigator	steering committee
Dr	Eoin	O'SULLIVAN		MB ChB?	King's College Hospital	London, England, United Kingdom
Prof	Richard	ORAM		BA, BM BCh, PhD	University of Exeter	Exeter, England, United Kingdom	principal investigator
Prof	Chris	OWEN		PhD	St George's, University of London	London, England, United Kingdom	principal investigator
Dr	Praveen	PATEL		MBBS, MA, MD(Res)	Moorfields Eye Hospital	London, England, United Kingdom	principal investigator
Dr	Euan	PATERSON		BSc(Hon), PhD	Queen's University Belfast	Belfast, Northern Ireland, United Kingdom
Dr	Tunde	PETO		PhD	Queen's University Belfast	Belfast, Northern Ireland, United Kingdom	principal investigator
Dr	Axel	PETZOLD		MD, PhD	UCL Institute of Neurology	London, England, United Kingdom
Dr	Nikolas	PONTIKOS		BSc, M.Eng (hons), PhD	UCL Institute of Ophthalmology	London, England, United Kingdom
Prof	Jugnoo	RAHI		MBBS, MSc, PhD	UCL Institute of Child Health	London, England, United Kingdom	principal investigator
Dr	Alicja	RUDNICKA		BSc, MSc, PhD	St George's, University of London	London, England, United Kingdom	principal investigator
Prof	Naveed	Sattar		FMedSci FRCPath FRCPGlas FRSE	University of Glasgow	Glasgow, Scotland, United Kingdom	principal investigator
Dr	Jay	SELF		BM, PhD	University of Southampton	Southampton, England, United Kingdom
Dr	Panagiotis	SERGOUNIOTIS		MBBS, MD, PhD	The University of Manchester	Manchester, England, United Kingdom
Prof	Sobha	SIVAPRASAD		MS Ophth, DM	Moorfields Eye Hospital	London, England, United Kingdom	principal investigator
Prof	David	STEEL		MB ChB, MD	Newcastle University	Newcastle, England, United Kingdom
Ms	Irene	STRATTON		BSc, MSc	Gloucestershire Hospitals NHS Foundation Trust	Gloucester, England, United Kingdom
Dr	Nicholas	STROUTHIDIS		MBBS, MD, PhD	Moorfields Eye Hospital	London, England, United Kingdom
Prof	Cathie	SUDLOW		MB, MSc, DPhil	University of Edinburgh	Edinburgh, Scotland, United Kingdom	principal investigator
Dr	Zihan	SUN		MBBS, MMed, PhD	UCL Institute of Ophthalmology	London, England, United Kingdom	research support
Dr	Robyn	TAPP		BA, PhD	St George's, University of London	London, England, United Kingdom	principal investigator
Dr	Dhanes	THOMAS		MB ChB, MD	Moorfields Eye Hospital	London, England, United Kingdom
Prof	Emanuele	TRUCCO		MSc, PhD	University of Dundee	Dundee, Scotland, United Kingdom
Dr	Adnan	TUFAIL		MBBS, MD	Moorfields Eye Hospital	London, England, United Kingdom	principal investigator
Dr	Ananth	VISWANATHAN		BSc(Hons), MD, PhD	Moorfields Eye Hospital	London, England, United Kingdom	principal investigator
Dr	Veronique	VITART		Msc, PhD	University of Edinburgh	Edinburgh, Scotland, United Kingdom
Dr	Mike	WEEDON		BSc, PhD	University of Exeter	Exeter, England, United Kingdom	principal investigator
Dr	Katie	WILLIAMS		MBChB, PhD	King's College London	London, England, United Kingdom
Prof	Cathy	WILLIAMS		B.Sc., MBBS, Ph.D	University of Bristol	Bristol, England, United Kingdom	principal investigator
Prof	Jayne	WOODSIDE		PhD	Queen's University Belfast	Belfast, Northern Ireland, United Kingdom	principal investigator
Dr	Max	YATES		BSc (Hons), MBBS, MSc, PhD	University of East Anglia	Norwich, England, United Kingdom	principal investigator
Dr	Yalin	ZHENG		PhD	University of Liverpool	Liverpool, England, United Kingdom
